# Characterizing cellular and molecular variabilities of peripheral immune cells in healthy inactivated SARS-CoV-2 vaccine recipients by single-cell RNA sequencing

**DOI:** 10.1101/2021.05.06.21256781

**Authors:** Renyang Tong, Jianmei Zhong, Ronghong Li, Yifan Chen, Liuhua Hu, Zheng Li, Jianfeng Shi, Guanqiao Lin, Yuyan Lyu, Li Hu, Xiao Guo, Qi Liu, Tian Shuang, Chenjie Zhang, Ancai Yuan, Minchao Zhang, Wei Lin, Jun Pu

**Author notes:** To whom correspondence should be addressed: Jun Pu, MD, Ph.D.; State Key Laboratory for Oncogenes and Related Genes, Division of Cardiology, School of Medicine, Renji Hospital, Shanghai Cancer Institute, Shanghai Jiao Tong University, Shanghai, China., Wei Lin, Ph.D.; State Key Laboratory for Oncogenes and Related Genes, Division of Cardiology, School of Medicine, Renji Hospital, Shanghai Cancer Institute, Shanghai Jiao Tong University, Shanghai, China. These authors contributed equally to this work (Renyang Tong, Jianmei Zhong).

## Abstract

We systematically investigated the transcriptomes of the peripheral immune cells from 6 inactivated vaccine, BBIBP-CorV recipients at 4 pivotal time points using single-cell RNA-seq technique. First, the significant variation of the canonical immune-responsive signals of both humoral and cellular immunity, as well as other possible symptom-driver signals were evaluated in the specific cell types. Second, we described and compared the common and distinct variation trends across COVID-19 vaccination, disease progression, and flu vaccination to achieve in-depth understandings of the manifestation of immune response in peripheral blood under different stimuli. Third, the expanded T cell and B cell clones were correlated to the specific phenotypes which allowed us to characterize the antigen-specific ones much easier in the future. At last, other than the coagulopathy, the immunogenicity of megakaryocytes in vaccination were highlighted in this study. In brief, our study provided a rich data resource and the related methodology to explore the details of the classical immunity scenarios.
