## Supplementary material for "Characterizing cellular and molecular variabilities of peripheral immune cells in healthy inactivated SARS-CoV-2 vaccine recipients by single-cell RNA sequencing": TableS3.xlsx

### Sheet: term
Keywords	Representive cell types	Patettern
TCR_signaling_pathway	CD4+T, CD8+T	Pattern1
cell cycle	NK, CD4+T, CD8+T, gammaDelta_T, pDC, B, mDC	Pattern2
TypeI_interferon production	CD14+Monocytes, CD16+Monocytes, NK	Pattern2
MHCII	CD14+Monocytes, CD16+Monocytes, ,mDC, pDC	Pattern2
Tfh	CD4 T	Pattern2
B cell related activation	B	Pattern2
Cytotoxicity	CD8_T,NK	Pattern3
apoptosis	CD14+Monocytes, CD16+Monocytes，CD4+T, CD8+T, B, NK, , gammaDelta_T, mDC, pDC	Pattern4
NF_KB	B, mDC,CD14+Monocytes, CD16+Monocytes	Pattern4
MHCI	CD4+T, CD8+T,B, NK, CD14+Monocytes, CD16+Monocytes, ,mDC, pDC	Pattern4
T cell exhaustion	CD8+T	Pattern4
TGFB_singaling	CD4+T, CD8+T, B, NK, ,CD14+Monocytes, CD16+Monocytes	Pattern5
Platelet aggregation	Mega	pattern4
IL1-β production	CD14+Monocytes, CD16+Monocytes, Mega	Pattern2
Neutrophil activation	CD14+Monocytes, CD16+Monocytes, Mega	Pattern2

### Sheet: gene(term_block_gene)
IL1-β production	neutrophil activation	Cell_cycle	Apoptosis	NF_KB	TypeI_Interferon_production	TCR_signaling_pathway	TGFB_singaling	Platelet Aggregation	MHCI	MHCII	CD8_T_cytotoxicity	CD8_T_cell_exhaustion	Tfh	B_cell_related_activation
MNDA	CDA	SMC1A	DFFB	TNF	TBK1	VAV3	ROCK1	GP9	HLA-A	HLA-DMA	GZMK	LAG3	CD40LG	TLR7
IFI16	STXBP3	CREBBP	MCL1	PARP1	CREBBP	CBLB	SMURF2	STIM1	HLA-B	HLA-DRA	GZMA	PDCD1	ICOS	CD80
CASP8	PSMA5	ANAPC5	RAF1	ARPC2	SETD2	NFATC3	SMAD2	FERMT3	HLA-C	HLA-DQA1	KLRD1		PTPRC	CD86
TLR8	CD53	CDC23	TP53	LCK	CYLD	DLG1	SMURF1	RASGRP2	HLA-E	HLA-DPA1	KLRK1		IL2RA	JCHAIN
TLR4	CTSS	MDM2	CTSF	ZAP70	TLR2	AKT3	MAPK1	PPP1CA	HLA-F		IFNG		SLAMF1	PAX5
CASP1	S100A12	CDK7	KRAS	LAT	TLR4	MALT1	SMAD4	RAP1B					STAT4	BCL6
CLEC7A	S100A8	ORC5	BID	TNFRSF1A	TLR8	FYN	EP300	PPP1CC					IFNG	FAS
HMGB1	LAMTOR2	CDC14B	BAD	TAB1	POLR3A	AKT1	TGFBR1	ITGB3
NLRP1	MNDA	PCNA	BAX	IKBKG	PRKDC	NCK2	CREBBP	SRC
CARD8	FCER1G	DBF4	HTRA2	MAP2K7	DDX58	MAPK9	TGIF1	TBXA2R
NLRP12	SELL	ANAPC13	BAK1	NFKB2	G3BP1	PIK3CB	TFDP1	ARHGEF1
NCF2	PTPRC	CDC7	CAPN1	SLC9A3R1	TRIM38	MAPK14	E2F4	VASP
COX7A2L	ACTR2	STAG1	FADD	CDK4	IFI16	PPP3CB	MAPK3	LCK
NDUFB3	VAMP8	ATM	BBC3	LTB	TAX1BP1	PPP3R1	TGFB1	BLOC1S4
NDUFS1	XRCC5	PRKDC	PDPK1	RELB	XRCC5	NFKB1	SMAD3	FLNA
NDUFB5	ATG7	YWHAE	HRAS	TRADD	MRE11	MAPK1	BMPR1A	DMTN
COX7C	PLD1	PTTG1	ITPR3	NFKBIA	DHX9	PPP3CA	TGFBR2	TSPAN32
GLRX	TLR2	CDC26		TRAF2	PTPN22	HRAS	CUL1	ILK
COX7A2	GM2A	RAD21		ICAM1	ITCH	CARD11	TGIF2	MYL9
NDUFA4	SERPINB1	SMC3		IKBKB	POLR3B	MAPK3		GNA15
NDUFA5	HSP90AB1	BUB3		BCL2L1	DDX3X	GRAP2		VAV1
CYBB	VNN1	ORC4		ACTG1	ZBTB20	PIK3CD
COX7B	PSMB1	ORC3		RAC1	RIOK3	CHUK
NDUFA1	PPIA	ATR		TICAM1	TLR7	LCP2
UQCRB	PSMC2	ANAPC10		MYD88	CRCP	MAP3K14
NDUFB9	MOSPD2	CCNH		VASP	HSPD1	CD28
SDHD	CYBB	STAG2		RAP1A	AZI2	PIK3R1
TXNRD1	DDX3X	YWHAZ		RELA	POLR2K	PIK3CA
CIAPIN1	LAMP2	ORC2			HMGB1	SOS2
ME2	PSMB7				HMGB2	RASGRP1
NDUFA11	COPB1				POLR3F
COX6B1	GDI2
CX3CR1	LRMP
SERPINB1	GNS
CD36	LYZ
CARD16	CCT2
ANXA1	GLIPR1
OMA1	LTA4H
ATP5ME	HMGB1
ATP5MF	ATP11A
ATP5MG	RNASE2
ATP5F1C	NPC2
ATP5MC2	SRP14
ATP5MC1	B2M
ATP5PD	ANXA2
ATP5F1A	IST1
ATP5F1E	CD93
HSPD1	GMFG
XRCC5	ADA2
CTNNB1	CCT8
SETD2
TLR2
HMGB2
DDX3X
PRKDC
EP300
SRRM1
XPO1
SDAD1
CCT5
NUP155
DCP2
RANBP17
NPM1
QKI
THOC2
ENY2
NUP214
CKAP5
ATM
NUP107
CPSF6
CCT2
PABPN1
SRSF5
NOP10
DDX19B
CCT8
PSMA5
CAPZA1
SEC22B
CTSS
FCER1G
VAMP8
DYNC1I2
DCTN4
PSMB1
PSMC2
PSMB7
CLEC4A
PSMA6
B2M
PSMA4
AP2B1
AP3D1
